# Pluripotent stem cell-based drug discovery uncovers sildenafil as a treatment for mitochondrial disease

**DOI:** 10.1101/2025.05.15.25325571

**Authors:** Annika Zink, Dao-Fu Dai, Annika Wittich, Marie-Thérèse Henke, Giulia Pedrotti, Sonja Heiduschka, Guillem S. Aguilar, Tancredi Massimo Pentimalli, Christian Brueser, Sofia Notopoulou, Aleksandra Zhaivoron, Abdul Rahim Umar, Laura Petersilie, Caleb Jerred, Jesper Bergmans, Fabian Schumacher, Jan Keller-Findeisen, Agnieszka Rybak-Wolf, Daniel Stach, Jeanette Reinshagen, Andrea Zaliani, Undine Haferkamp, Liliya Euro, Alessia Di Donfrancesco, Chiara Santanatoglia, Enrica Cappellozza, Marta Suarez Cubero, Mario Pavez-Giani, Oleh Bakumenko, David Meierhofer, Alan Foley, Susanne Morales-Gonzalez, Isabella Tolle, Diran Herebian, Daniele Bonesso, Ildiko Szabo, Giulia Cecchetto, Sakurako Wong, Monica Moresco, Alessandra Maresca, Ilaria Decimo, Merel J.W. Adjobo-Hermans, Burkhard Kleuser, Lukas Cyganek, Chris Mühlhausen, Lars Schlotawa, Valeria Tiranti, Andrea Rossi, Ertan Mayatepek, Chiara La Morgia, Valerio Carelli, Thomas Klopstock, Felix Distelmaier, Ghanim Ullah, Stefan Jakobs, Nikolaus Rajewsky, Christine R. Rose, Spyros Petrakis, Frank Edenhofer, Werner Koopmann, Dario Brunetti, Pawel Lisowski, Anu Suomalainen, Antonio del Sol, Emanuela Bottani, Ole Pless, Markus Schuelke, Alessandro Prigione

**Affiliations:** Department of General Pediatrics, Neonatology and Pediatric Cardiology, Medical Faculty, University Hospital Düsseldorf, Heinrich-Heine-University, Düsseldorf, Germany; Department of Pathology, Johns Hopkins University School of Medicine, Baltimore, USA; Fraunhofer Institute for Translational Medicine and Pharmacology ITMP, Discovery Research, ScreeningPort, Hamburg, Germany; Charité Universitätsmedizin Berlin, corporate member of Freie Universität Berlin and Humboldt-Universität zu Berlin, Department of Neuropediatrics, Berlin, Germany; Charité Universitätsmedizin Berlin, corporate member of Freie Universität Berlin and Humboldt-Universität zu Berlin, NeuroCure Clinical Research Center, Berlin, Germany; Department of Diagnostics and Public Health, University of Verona, Italy; Faculty of Mathematics and Natural Sciences, Heinrich Heine University, Düsseldorf, Germany; Computational Biology Group, Luxembourg Centre for Systems Biomedicine, University of Luxembourg, Esch-sur-Alzette, Luxembourg; Berlin Institute for Medical Systems Biology (BIMSB), Max Delbrück Center for Molecular Medicine in the Helmholtz Association (MDC), Berlin, Germany; Charité – Universitätsmedizin Berlin, Germany; Fraunhofer Institute for Translational Medicine and Pharmacology ITMP, Translational Neuroinflammation and Automated Microscopy, Göttingen, Germany; Institute of Applied Biosciences (INAB), Centre For Research and Technology Hellas (CERTH), Thessaloniki, Greece; University of Helsinki, Stem Cells and Metabolism Program, Faculty of Medicine, Helsinki, Finland; Department of Physics, University of South Florida, Tampa, USA; Institute of Neurobiology, Heinrich Heine University, Düsseldorf, Germany; Radboud Center for Mitochondrial Medicine, Radboud University Medical Center, Nijmegen, The Netherlands; Department of Pediatrics, Amalia Children’s Hospital, Radboud University Medical Center, Nijmegen, The Netherlands; Institute of Pharmacy, Freie Universität Berlin, Berlin, Germany; Fondazione IRCCS Istituto Neurologico Carlo Besta, Milan, Italy; Department of Molecular Biology & CMBI, Genomics, Stem Cell & Regenerative Medicine Group, University of Innsbruck, Innsbruck, Austria; Stem Cell Unit, Clinic for Cardiology and Pneumology, University Medical Center Göttingen, Göttingen, Germany; Experimental Cardiology Institute, Medical Clinic I/Cardiology and Angiology, Justus Liebig University of Giessen, Giessen; Quantitative RNA Biology, Max Planck Institute for Molecular Genetics, Berlin, Germany; Department of Biology, University of Padova; IRCCS Istituto delle Scienze Neurologiche di Bologna, Programma di Neurogenetica, Bologna, Italy; Department of Medical BioSciences, Radboud Center for Mitochondrial Medicine, Radboud University Medical Center, Nijmegen, The Netherlands; Department of Pediatrics and Adolescent Medicine, University Medical Center, Georg-August-University, Göttingen, Germany; Genome Engineering and Model Development lab (GEMD), IUF-Leibniz Research Institute for Environmental Medicine, Düsseldorf, Germany; Department of Biomedical and Neuromotor Sciences (DIBINEM), University of Bologna, Bologna, Italy; Friedrich-Baur-Institute, Department of Neurology, LMU University Hospital, Ludwig-Maximilians-Universität München, 80336 Munich, Germany; Munich Cluster for Systems Neurology (SyNergy), 81377 Munich, Germany; German Center for Neurodegenerative Diseases (DZNE), Munich, Germany; Department of NanoBiophotonics, Max Planck Institute for Multidisciplinary Sciences, Göttingen, Germany; Department of Neurology, University Medical Center Göttingen, Göttingen, Germany; Human and Animal Physiology, Wageningen University, Wageningen, The Netherlands; Department of Clinical Sciences and Community Health, Dipartimento di Eccellenza 2023-2027, University of Milan, Milan, Italy; Neuropsychiatry and Laboratory of Molecular Psychiatry, Department of Psychiatry and Neurosciences, Charité Universitätsmedizin Berlin, Germany; Department of Molecular Biology, Institute of Genetics and Animal Biotechnology, Polish Academy of Sciences, Jastrzebiec n/Warsaw, Poland; HiLife, University of Helsinki, Helsinki, Finland; HUS Diagnostics, Helsinki University Hospital, Helsinki, Finland; IKERBASQUE, Basque Foundation for Science, Bilbao, Spain; CIC bioGUNE-BRTA (Basque Research and Technology Alliance), Bizkaia Technology Park, Derio, Spain; German Center for Child and Adolescent Health (DZKJ), Section CNS Development and neurological Disease, partner site Berlin, Germany

## Abstract

Mitochondrial disease encompasses inherited disorders affecting mitochondrial function. A severe and untreatable form of mitochondrial disease is Leigh syndrome (LS) causing psychomotor regression and metabolic crises. To accelerate drug discovery for LS, we screened a library of 5,632 repurposable compounds in induced pluripotent stem cell (iPSC)-derived neural progenitor cells (NPCs) from LS patients. We identified phosphodiesterase 5 inhibitors (PDE5i) as leads, and prioritized sildenafil due to its safety profile. Sildenafil restored pathways regulating nervous system development, enhanced neurite outgrowth in LS neurons, and mitigated abnormal calcium responses in LS brain organoids under metabolic stress. In a mouse model of LS, sildenafil extended the lifespan and ameliorated metabolic and encephalopathy phenotypes. Chronic off-label compassionate treatment with sildenafil in six LS patients showed improvements in motor function and resistance to metabolic crises. These findings highlight the potential of iPSC-driven drug discovery and position sildenafil as a promising candidate for mitochondrial diseases.
