## Supplementary material for "Pluripotent stem cell-based drug discovery uncovers sildenafil as a treatment for mitochondrial disease": Table S3

### Sheet: DM_ATP6 DMSO vs. ATP6 Sil
	Metabolite	Log2_Fold_Change	P-Value	Padj	=-Log10_P-Value	=-Log10_Padj
0	2'-DEOXYADENOSINE 5'-TRIPHOSPHATE	0.069779	0.600475	1	0.221505	0
1	2'-DEOXYCYTIDINE 5'-DIPHOSPHATE	0.227531	0.186802	1	0.728619	0
2	2'-DEOXYCYTIDINE 5'-MONOPHOSPHATE	-0.126845	0.297098	1	0.527101	0
3	2'-DEOXYGUANOSINE 5'-TRIPHOSPHATE	-0.070101	0.491439	1	0.30853	0
4	2'-DEOXYURIDINE 5'-MONO-PHOS-PHATE	-0.1824	0.598449	1	0.222973	0
5	3-HYDROXY-3-METHYLGLUTARATE	0.014587	0.91112	1	0.040424	0
6	4-GUANIDINOBUTANOATE	0.02403	0.818609	1	0.086923	0
7	4-IMIDAZOLEACETIC ACID	0.005802	0.986906	1	0.005724	0
8	4-METHYL-2-OXO-PENTANOIC ACID	-0.162478	0.062569	0.858092	1.20364	0.066466
9	5-METHYLCYTOSINE HYDROCLORIDE	0.314709	0.075449	0.835738	1.12235	0.07793
10	5'-METHYLTHIOADENOSINE	0.017165	0.92765	1	0.032616	0
11	5-OXO-PROLINE	-0.086209	0.067416	0.808989	1.17124	0.092058
12	Acetic Acid	-0.003805	0.97852	1	0.00943	0
13	Acetyl COA	0.149362	0.379705	1	0.420553	0
14	Adenosine	-0.017707	0.956307	1	0.019403	0
15	ADENOSINE 5'-DIPHOSPHORIBOSE(ADPR)	-0.1812	0.167151	1	0.776891	0
16	Adenosine diphosphate(ADP)	-0.025615	0.771259	1	0.1128	0
17	Adenosine monophosphate(AMP)	-0.029112	0.761081	1	0.118569	0
18	Adenylosuccinic acid	0.156478	0.573659	1	0.241346	0
19	ALPHA-AMINOADIPATE	-0.079464	0.857	1	0.067019	0
20	ALPHA-KETOGLUTARIC ACID	-0.101019	0.401227	1	0.39661	0
21	Aspartic acid	-0.001901	0.987958	0.987958	0.005262	0.005262
22	BETAINE	0.200982	0.458875	1	0.338306	0
23	BIOTIN	0.719676	1e-06	4e-05	6.25928	4.40195
24	cis-Aconitic acid	0.022203	0.865009	1	0.06298	0
25	CITRAMALATE	0.031296	0.874135	1	0.058422	0
26	Citrate/Iso-Citrate	0.001644	0.985656	1	0.006274	0
27	CITRULLINE	-0.01102	0.974521	1	0.011209	0
28	CMP	0.012271	0.944807	1	0.024657	0
29	COENZYME A	-0.061157	0.813322	1	0.089737	0
30	CREATINE	-0.061367	0.758467	1	0.120063	0
31	CREATINE PHOSPHATE	-0.007002	0.972364	1	0.012171	0
32	CREATININE	-0.038808	0.661737	1	0.179314	0
33	CYS-GLY	0.009996	0.953685	1	0.020595	0
34	CYTIDINE	0.836924	0.000385	0.018499	3.4141	1.73286
35	CYTIDINE 5'-DIPHOSPHOCHOLINE	0.21391	0.365232	1	0.437431	0
36	CYTIDINE 5'-TRIPHOSPHATE	-0.096684	0.454445	1	0.342519	0
37	CYTOSINE	1.02132	0.009171	0.264112	2.03761	0.578213
38	DAMP	0.109788	0.464873	1	0.332666	0
39	DEOXYCARNITINE	0.242982	0.216584	1	0.664373	0
40	DETHIOBIOTIN	-0.23325	0.222283	1	0.653094	0
41	D-GLUCOSAMINE 6-PHOSPHATE	-0.084333	0.77042	1	0.113273	0
42	DIHYDROXYACETONE PHOSPHATE	0.180965	0.377877	1	0.42265	0
43	D-PANTOTHENIC ACID	0.5889	0	2e-06	7.91184	5.75348
44	ERYTHRITOL	-0.275909	0.213443	1	0.670718	0
45	ETHANOLAMINE PHOSPHATE	-0.188186	0.574504	1	0.240707	0
46	FLAVIN ADENINE DINUCLEOTIDE	-0.029723	0.817838	1	0.087333	0
47	FOLIC ACID	-0.209253	0.593599	1	0.226507	0
48	FORMYL-L-METHIONYL PEPTIDE	0.173418	0.238147	1	0.623154	0
49	Fumaric acid	-0.084905	0.48203	1	0.316926	0
50	GALACTITOL	-0.12603	0.553095	1	0.257201	0
51	GLUCONIC ACID	0.026844	0.905132	1	0.043288	0
52	Glucose	-0.024003	0.887164	1	0.051996	0
53	GLUTATHIONE	-0.041599	0.424038	1	0.372596	0
54	Glycerol-2-Phosphate	-0.183738	0.044527	0.80148	1.35138	0.096107
55	Glycine	-0.041773	0.782664	1	0.106424	0
56	GLYOXYLIC ACID	-0.034841	0.786098	1	0.104523	0
57	GUANIDINOACETATE	0.167308	0.551211	1	0.258682	0
58	GUANOSINE	0.892594	0.023156	0.555738	1.63534	0.25513
59	GUANOSINE 5'-DIPHOSPHOGLUCOSE	0.155774	0.209484	1	0.678849	0
60	GUANOSINE 5'-MONOPHOSPHATE	-0.155488	0.715672	1	0.145286	0
61	HOMOVANILLATE	0.04043	0.783603	1	0.105904	0
62	HYPOTAURINE	-0.102475	0.743567	1	0.12868	0
63	INOSINE	0.960978	0.001338	0.048175	2.87348	1.31718
64	INOSINE 5'-MONOPHOSPHATE	-0.618627	0.043933	0.90377	1.35721	0.043942
65	ITACONATE	0.038317	0.846542	1	0.072351	0
66	L-2-PHOSPHOGLYCERIC ACID	-0.07042	0.481057	1	0.317804	0
67	L-Alanine	-0.068263	0.585913	1	0.232167	0
68	L-ARGININE	-0.037896	0.846507	1	0.07237	0
69	L-Argininosuccinic acid	-0.01698	0.915625	1	0.038283	0
70	L-ASPARAGINE	-0.086346	0.720181	1	0.142558	0
71	LAURIC ACID	-0.093547	0.530617	1	0.275219	0
72	L-CARNITINE	-0.173402	0.105571	1	0.976455	0
73	L-CYSTATHIONINE	-0.236423	0.377549	1	0.423027	0
74	L-CYSTEIC ACID	-0.035024	0.90057	1	0.045483	0
75	L-CYSTEINE	0.238754	0.638174	1	0.195061	0
76	LEUCINE	-0.122185	0.246868	1	0.607536	0
77	L-Glutamic acid	-0.027929	0.799525	1	0.097168	0
78	L-Glutamine	-0.13141	0.533653	1	0.272741	0
79	LINOLEATE	-0.090318	0.803647	1	0.094935	0
80	L-ISOLEUCINE	-0.125658	0.40428	1	0.393317	0
81	L-Lactic acid	-0.091046	0.443519	1	0.353088	0
82	L-METHIONINE	-0.148173	0.323088	1	0.490679	0
83	L-PHENYLALANINE	-0.106145	0.458074	1	0.339064	0
84	L-PIPECOLIC ACID	0.26755	0.407224	1	0.390167	0
85	L-PROLINE	-0.026498	0.774604	1	0.11092	0
86	L-Serine	-0.125701	0.496128	1	0.304406	0
87	L-THREONINE	-0.036016	0.739246	1	0.131211	0
88	L-TYROSINE	-0.174565	0.195265	1	0.709375	0
89	Malic acid	-0.068242	0.568109	1	0.245568	0
90	MALONATE	-0.051619	0.916927	1	0.037665	0
91	MANNITOL, D-SORBITOL	-0.127302	0.596223	1	0.224591	0
92	METHYL-2-OXOVALERIC ACID	-0.162478	0.062569	0.858092	1.20364	0.066466
93	METHYLMALONATE	0.049247	0.733513	1	0.134592	0
94	MEVALOLACTONE	-0.003886	0.986351	1	0.005969	0
95	MYO-INOSITOL	-0.003453	0.987359	0.994263	0.005525	0.002499
96	MYRISTIC ACID	-0.11708	0.637427	1	0.19557	0
97	N-ACETYL-DL-GLUTAMIC ACID	0.007939	0.870825	1	0.060069	0
98	N-ACETYL-DL-METHIONINE	-0.00882	0.946402	1	0.023924	0
99	N-ACETYL-DL-SERINE	-0.053183	0.706683	1	0.150775	0
100	N-ACETYL-L-ALANINE	-0.032158	0.780979	1	0.107361	0
101	N-ACETYL-L-ASPARTIC ACID	-0.043795	0.307904	1	0.511585	0
102	N-ACETYL-L-CYSTEINE	-0.097204	0.048863	0.781802	1.31102	0.106903
103	N-ACETYLNEURAMINATE	-0.01831	0.965251	1	0.01536	0
104	NAD	-0.053498	0.465869	1	0.331737	0
105	NADH	0.08108	0.657819	1	0.181893	0
106	NADP	-0.056802	0.459412	1	0.337798	0
107	N-ALPHA-ACETYL-L-LYSINE	-0.051698	0.780159	1	0.107817	0
108	Nicotinamide(NAM)	-0.280983	0.175207	1	0.756448	0
109	O-ACETYL-L-CARNITINE	0.153509	0.645953	1	0.189799	0
110	O-ACETYL-L-SERINE	-0.079701	0.625537	1	0.203747	0
111	OLEATE	0.014088	0.956592	1	0.019273	0
112	O-PHOSPHO-DL-SERINE	-0.145732	0.467794	1	0.329946	0
113	OROTATE	-0.750807	0.151773	1	0.818806	0
114	O-SUCCINYL-L-HOMOSERINE	-0.01438	0.887275	1	0.051942	0
115	OXALIC ACID	0.067117	0.777172	1	0.109483	0
116	Oxidised Glutathione	0.031337	0.856316	1	0.067366	0
117	PALMITATE	-0.104219	0.640641	1	0.193385	0
118	Palmitoylethanolamide	-0.335096	0.742182	1	0.12949	0
119	PHOSPHO(ENOL)PYRUVIC ACID	-0.017804	0.919082	1	0.036646	0
120	PHOSPHOCHOLINE	-0.061695	0.291558	1	0.535275	0
121	PHOSPHONOACETATE	0.052795	0.618084	1	0.208952	0
122	PYRIDOXAL	-0.098926	0.596521	1	0.224374	0
123	PYRIDOXAL 5'-PHOSPHATE	0.018209	0.93956	1	0.027076	0
124	Pyruvic acid	-0.101921	0.459161	1	0.338035	0
125	RIBOFLAVIN	-0.038616	0.821458	1	0.085415	0
126	S-(5'-ADENOSYL)-L-HOMOCYSTEINE	-0.069193	0.752271	1	0.123626	0
127	TARTARIC ACID	0.125173	0.560227	1	0.251636	0
128	TAURINE	-0.03774	0.840184	1	0.075626	0
129	THYMIDINE	1.00273	0.07585	0.780173	1.12004	0.107809
130	Thymidine 5' triphosphate	0.055044	0.75992	1	0.119232	0
131	THYMIDINE 5'-MONOPHOSPHATE	0.205729	0.340799	1	0.467502	0
132	THYMIDINE-5'-DIPHOSPHO-ALPHA-D-GLUCOSE	0.062129	0.824362	1	0.083882	0
133	TRIGONELLINE	0.062621	0.560429	1	0.251479	0
134	TRYPTOPHAN	-0.174076	0.22363	1	0.650471	0
135	URIDINE 5'-DIPHOSPHATE	-0.058657	0.483622	1	0.315494	0
136	URIDINE 5'-DIPHOSPHOGLUCOSE	0.058858	0.540434	1	0.267258	0
137	URIDINE 5'-DIPHOSPHOGLUCURONIC ACID	-0.043494	0.639061	1	0.194458	0
138	URIDINE 5'-DIPHOSPHO-N-ACETYLGALACTOSAMINE/GLUCOSAMINE	0.008058	0.938064	1	0.027767	0
139	URIDINE-5-MONOPHOSPHATE	-0.16897	0.628286	1	0.201842	0
140	UROCANATE	-0.946001	0.212998	1	0.671625	0
141	VALINE	-0.122228	0.518336	1	0.285389	0
142	XANTHINE	0.23337	0.217692	1	0.662158	0
143	XANTHOSINE 5'-MONOPHOSPHATE	-0.327758	0.260901	1	0.583525	0

### Sheet: DM_CTRL DMSO vs. CTRL Sil
	Metabolite	Log2_Fold_Change	P-Value	Padj	=-Log10_Padj
0	2'-DEOXYADENOSINE 5'-TRIPHOSPHATE	-0.0481768	0.640729	0.838773	0.0763557
1	2'-DEOXYCYTIDINE 5'-DIPHOSPHATE	0.307046	0.093957	0.346918	0.459773
2	2'-DEOXYCYTIDINE 5'-MONOPHOSPHATE	-0.0717511	0.619729	0.849914	0.070625
3	2'-DEOXYGUANOSINE 5'-TRIPHOSPHATE	-0.116116	0.145617	0.465976	0.331637
4	2'-DEOXYURIDINE 5'-MONO-PHOS-PHATE	0.0746401	0.695575	0.863473	0.0637514
5	3-HYDROXY-3-METHYLGLUTARATE	0.0336583	0.616663	0.85384	0.0686233
6	4-GUANIDINOBUTANOATE	0.0313572	0.583164	0.848239	0.0714817
7	4-IMIDAZOLEACETIC ACID	-0.0221939	0.868215	0.940022	0.026862
8	4-METHYL-2-OXO-PENTANOIC ACID	-0.223135	3.54148e-06	9.27224e-05	4.03282
9	5-METHYLCYTOSINE HYDROCLORIDE	0.657049	8.22851e-05	0.00169272	2.77141
10	5'-METHYLTHIOADENOSINE	0.0925651	0.549647	0.860317	0.0653413
11	5-OXO-PROLINE	-0.094904	0.00331729	0.031846	1.49695
12	Acetic Acid	-0.16689	0.201085	0.536227	0.270652
13	Acetyl COA	0.0379664	0.508408	0.861303	0.0648443
14	Adenosine	1.15479	0.147555	0.46191	0.335442
15	ADENOSINE 5'-DIPHOSPHORIBOSE(ADPR)	-0.0694877	0.361594	0.694261	0.158477
16	Adenosine diphosphate(ADP)	-0.0786454	0.200693	0.545278	0.263382
17	Adenosine monophosphate(AMP)	-0.0639119	0.583444	0.840159	0.0756385
18	Adenylosuccinic acid	-0.159219	0.396709	0.723116	0.140792
19	ALPHA-AMINOADIPATE	0.121084	0.538753	0.862006	0.06449
20	ALPHA-KETOGLUTARIC ACID	-0.125664	0.144084	0.471548	0.326474
21	Aspartic acid	0.0781109	0.489912	0.849968	0.0705973
22	BETAINE	-0.171733	0.356554	0.703339	0.152835
23	BIOTIN	0.827754	1.50156e-08	1.08113e-06	5.96612
24	cis-Aconitic acid	-0.0268917	0.704984	0.86032	0.06534
25	CITRAMALATE	0.0681384	0.754208	0.875854	0.0575681
26	Citrate/Iso-Citrate	0.00666249	0.915874	0.948819	0.0228164
27	CITRULLINE	-0.0842423	0.623369	0.838927	0.0762758
28	CMP	0.0341891	0.883564	0.942468	0.0257333
29	COENZYME A	0.0248715	0.693292	0.868123	0.0614189
30	CREATINE	0.00168352	0.987065	0.987065	0.00565418
31	CREATINE PHOSPHATE	-0.123059	0.298904	0.662187	0.179019
32	CREATININE	-0.0793368	0.553044	0.847216	0.0720056
33	CYS-GLY	-0.0157903	0.912794	0.952481	0.0211437
34	CYTIDINE	1.02764	1.13741e-06	4.09468e-05	4.38778
35	CYTIDINE 5'-DIPHOSPHOCHOLINE	0.302405	0.322291	0.653661	0.184648
36	CYTIDINE 5'-TRIPHOSPHATE	-0.116551	0.302609	0.660238	0.180299
37	CYTOSINE	1.21617	0.000352769	0.00634985	2.19724
38	DAMP	0.087677	0.517964	0.85732	0.0668569
39	DEOXYCARNITINE	0.223741	0.032643	0.156686	0.804969
40	DETHIOBIOTIN	-0.210801	0.219354	0.554159	0.256366
41	D-GLUCOSAMINE 6-PHOSPHATE	-0.138841	0.52568	0.860204	0.0653986
42	DIHYDROXYACETONE PHOSPHATE	0.181227	0.172054	0.495516	0.304943
43	D-PANTOTHENIC ACID	0.749064	1.91127e-13	2.75223e-11	10.5603
44	ERYTHRITOL	-0.24067	0.00392224	0.0332237	1.47855
45	ETHANOLAMINE PHOSPHATE	-0.0261583	0.95446	0.967903	0.014168
46	FLAVIN ADENINE DINUCLEOTIDE	-0.195247	0.116137	0.407895	0.389451
47	FOLIC ACID	-0.216893	0.22054	0.547549	0.261577
48	FORMYL-L-METHIONYL PEPTIDE	0.141572	0.161217	0.49394	0.306325
49	Fumaric acid	-0.100219	0.0235948	0.147724	0.830548
50	GALACTITOL	-0.14878	0.0648992	0.274867	0.560877
51	GLUCONIC ACID	-0.0338009	0.864886	0.943512	0.0252527
52	Glucose	0.0672031	0.586758	0.828364	0.0817786
53	GLUTATHIONE	-0.0438707	0.319001	0.65623	0.182944
54	Glycerol-2-Phosphate	-0.290223	0.0492137	0.221461	0.654702
55	Glycine	0.0474681	0.769596	0.886574	0.0522848
56	GLYOXYLIC ACID	-0.0990116	0.206017	0.539389	0.268098
57	GUANIDINOACETATE	0.245552	0.0240115	0.132987	0.876192
58	GUANOSINE	1.49187	2.97803e-08	1.42945e-06	5.84483
59	GUANOSINE 5'-DIPHOSPHOGLUCOSE	0.258954	0.0132471	0.090837	1.04174
60	GUANOSINE 5'-MONOPHOSPHATE	-0.10915	0.700172	0.861751	0.0646184
61	HOMOVANILLATE	0.028555	0.641023	0.831597	0.0800871
62	HYPOTAURINE	-0.115356	0.584021	0.832664	0.0795304
63	INOSINE	0.554198	0.0237128	0.136586	0.864595
64	INOSINE 5'-MONOPHOSPHATE	-0.769689	0.00160822	0.0165417	1.78142
65	ITACONATE	0.0602995	0.78841	0.90104	0.0452559
66	L-2-PHOSPHOGLYCERIC ACID	-0.0599237	0.550647	0.852614	0.0692474
67	L-Alanine	-0.0289748	0.841991	0.939897	0.0269199
68	L-ARGININE	-0.00711023	0.928123	0.947871	0.0232509
69	L-Argininosuccinic acid	-0.00782605	0.907756	0.954138	0.0203889
70	L-ASPARAGINE	-0.0668958	0.511062	0.855732	0.0676621
71	LAURIC ACID	-0.0703809	0.533859	0.863771	0.0636013
72	L-CARNITINE	-0.225212	0.053604	0.233909	0.630954
73	L-CYSTATHIONINE	-0.279355	0.232013	0.55683	0.254277
74	L-CYSTEIC ACID	0.0493804	0.70634	0.854731	0.0681705
75	L-CYSTEINE	-0.169386	0.484064	0.850063	0.0705489
76	LEUCINE	-0.109195	0.000385659	0.00617054	2.20968
77	L-Glutamic acid	0.0160369	0.862173	0.947732	0.0233145
78	L-Glutamine	-0.0304337	0.672734	0.849769	0.0706991
79	LINOLEATE	-0.245849	0.36092	0.70233	0.153458
80	L-ISOLEUCINE	-0.0836427	0.028827	0.143141	0.844236
81	L-Lactic acid	-0.143524	0.00412712	0.033017	1.48126
82	L-METHIONINE	-0.112261	0.0121056	0.0871606	1.05968
83	L-PHENYLALANINE	-0.140805	0.00137475	0.015228	1.81736
84	L-PIPECOLIC ACID	0.377676	0.0823691	0.320572	0.494075
85	L-PROLINE	-0.0735628	0.22263	0.543369	0.264905
86	L-Serine	-0.124217	0.0928715	0.351934	0.453539
87	L-THREONINE	0.0484756	0.708386	0.850063	0.070549
88	L-TYROSINE	-0.143226	0.00127762	0.0167252	1.77663
89	Malic acid	-0.0854197	0.02699	0.138806	0.857593
90	MALONATE	-0.138104	0.333389	0.666777	0.176019
91	MANNITOL, D-SORBITOL	-0.186429	0.0437813	0.203371	0.69171
92	METHYL-2-OXOVALERIC ACID	-0.223135	3.54148e-06	9.27224e-05	4.03282
93	METHYLMALONATE	0.274888	0.021838	0.14294	0.844847
94	MEVALOLACTONE	-0.174438	0.0985982	0.354953	0.449829
95	MYO-INOSITOL	-0.0411814	0.650756	0.836686	0.0774375
96	MYRISTIC ACID	-0.139456	0.0725193	0.290077	0.537486
97	N-ACETYL-DL-GLUTAMIC ACID	0.0623007	0.566459	0.840929	0.0752408
98	N-ACETYL-DL-METHIONINE	0.0587662	0.604037	0.844479	0.0734114
99	N-ACETYL-DL-SERINE	-0.0868703	0.168161	0.504483	0.297153
100	N-ACETYL-L-ALANINE	-0.0618982	0.307234	0.650614	0.186677
101	N-ACETYL-L-ASPARTIC ACID	-0.0913922	0.0237108	0.142265	0.846902
102	N-ACETYL-L-CYSTEINE	0.0273096	0.795004	0.901421	0.0450721
103	N-ACETYLNEURAMINATE	0.146757	0.631373	0.834107	0.0787783
104	NAD	-0.0343534	0.566232	0.849347	0.0709147
105	NADH	-0.0481937	0.57029	0.837977	0.0767681
106	NADP	-0.140835	0.172031	0.505559	0.296228
107	N-ALPHA-ACETYL-L-LYSINE	-0.107933	0.395092	0.729401	0.137034
108	Nicotinamide(NAM)	-0.157591	0.187181	0.518348	0.285378
109	O-ACETYL-L-CARNITINE	0.167154	0.184222	0.520155	0.283867
110	O-ACETYL-L-SERINE	-0.0265638	0.715384	0.851367	0.0698834
111	OLEATE	-0.0921247	0.411478	0.74066	0.130381
112	O-PHOSPHO-DL-SERINE	-0.267809	0.128545	0.440724	0.355833
113	OROTATE	-0.695679	0.0262834	0.140178	0.853319
114	O-SUCCINYL-L-HOMOSERINE	0.0804549	0.373938	0.699313	0.155328
115	OXALIC ACID	-0.114942	0.306871	0.659544	0.180756
116	Oxidised Glutathione	-0.0176358	0.897832	0.950646	0.0219813
117	PALMITATE	-0.100544	0.311885	0.65089	0.186493
118	Palmitoylethanolamide	-0.5002	0.625664	0.834218	0.0787203
119	PHOSPHO(ENOL)PYRUVIC ACID	-0.15628	0.130225	0.436102	0.360412
120	PHOSPHOCHOLINE	-0.0829695	0.00381206	0.0343085	1.4646
121	PHOSPHONOACETATE	-0.020921	0.870768	0.93575	0.02884
122	PYRIDOXAL	-0.139039	0.2692	0.615314	0.210903
123	PYRIDOXAL 5'-PHOSPHATE	-0.221634	0.00554181	0.0420011	1.37674
124	Pyruvic acid	-0.166407	0.503257	0.862726	0.0641273
125	RIBOFLAVIN	-0.0613298	0.742244	0.868969	0.0609959
126	S-(5'-ADENOSYL)-L-HOMOCYSTEINE	-0.0227044	0.826049	0.929305	0.0318418
127	TARTARIC ACID	0.0199481	0.925406	0.951846	0.0214334
128	TAURINE	-0.0247366	0.861933	0.954756	0.0201075
129	THYMIDINE	1.43145	0.00087637	0.0126197	1.89895
130	Thymidine 5' triphosphate	-0.0902142	0.560286	0.849275	0.0709516
131	THYMIDINE 5'-MONOPHOSPHATE	0.200326	0.290641	0.653943	0.18446
132	THYMIDINE-5'-DIPHOSPHO-ALPHA-D-GLUCOSE	-0.22511	0.251137	0.583287	0.234118
133	TRIGONELLINE	0.0631494	0.471053	0.837427	0.0770528
134	TRYPTOPHAN	-0.109551	0.0687584	0.282892	0.54838
135	URIDINE 5'-DIPHOSPHATE	-0.0648981	0.365879	0.693244	0.159114
136	URIDINE 5'-DIPHOSPHOGLUCOSE	-0.0242262	0.725471	0.856294	0.0673771
137	URIDINE 5'-DIPHOSPHOGLUCURONIC ACID	-0.126133	0.208989	0.537401	0.269701
138	URIDINE 5'-DIPHOSPHO-N-ACETYLGALACTOSAMINE/GLUCOSAMINE	-0.0839329	0.234357	0.553236	0.25709
139	URIDINE-5-MONOPHOSPHATE	-0.138738	0.539792	0.854177	0.0684524
140	UROCANATE	0.193485	0.670329	0.854225	0.0684278
141	VALINE	-0.0463559	0.620746	0.843278	0.0740292
142	XANTHINE	0.00586492	0.977548	0.984384	0.00683539
143	XANTHOSINE 5'-MONOPHOSPHATE	-1.42728	0.00129656	0.0155588	1.80802

### Sheet: DM_CTRL DMSO vs. ATP6 DMSO
	Metabolite	Log2_Fold_Change	P-Value	Padj	=-Log10_P-Value	=-Log10_Padj
0	2'-DEOXYADENOSINE 5'-TRIPHOSPHATE	-0.206644	0.106648	0.279224	0.972048	0.554048
1	2'-DEOXYCYTIDINE 5'-DIPHOSPHATE	-0.412697	0.0265719	0.106288	1.57558	0.973517
2	2'-DEOXYCYTIDINE 5'-MONOPHOSPHATE	0.175329	0.159608	0.306448	0.796944	0.513643
3	2'-DEOXYGUANOSINE 5'-TRIPHOSPHATE	0.0805803	0.324367	0.467089	0.488963	0.3306
4	2'-DEOXYURIDINE 5'-MONO-PHOS-PHATE	-0.0925716	0.727736	0.812357	0.138026	0.0902532
5	3-HYDROXY-3-METHYLGLUTARATE	0.16722	0.110172	0.273531	0.957929	0.562994
6	4-GUANIDINOBUTANOATE	0.229153	0.0225353	0.0983357	1.64714	1.00729
7	4-IMIDAZOLEACETIC ACID	0.29321	0.3269	0.466075	0.485585	0.331544
8	4-METHYL-2-OXO-PENTANOIC ACID	-0.186929	0.00660037	0.0442071	2.18043	1.35451
9	5-METHYLCYTOSINE HYDROCLORIDE	-0.134079	0.281425	0.435755	0.550637	0.360757
10	5'-METHYLTHIOADENOSINE	-0.0919195	0.567789	0.681347	0.245813	0.166632
11	5-OXO-PROLINE	0.118623	0.00311767	0.0345341	2.50617	1.46175
12	Acetic Acid	-0.149463	0.268555	0.429688	0.570967	0.366847
13	Acetyl COA	-0.19167	0.129503	0.291382	0.88772	0.535538
14	Adenosine	0.57191	0.0579707	0.177612	1.23679	0.750527
15	ADENOSINE 5'-DIPHOSPHORIBOSE(ADPR)	0.203468	0.0560159	0.175354	1.25169	0.756084
16	Adenosine diphosphate(ADP)	-0.0618141	0.299706	0.44956	0.523304	0.347213
17	Adenosine monophosphate(AMP)	-0.0883641	0.390921	0.521228	0.407911	0.282973
18	Adenylosuccinic acid	0.266519	0.119535	0.277629	0.922506	0.556535
19	ALPHA-AMINOADIPATE	0.60559	0.105703	0.281875	0.975913	0.549944
20	ALPHA-KETOGLUTARIC ACID	-0.267538	0.0105394	0.0505892	1.97718	1.29594
21	Aspartic acid	-0.135921	0.324236	0.471616	0.489139	0.326412
22	BETAINE	-0.16312	0.420933	0.556095	0.375787	0.254851
23	BIOTIN	0.378978	0.00340138	0.0326533	2.46834	1.48607
24	cis-Aconitic acid	-0.389776	0.000448397	0.0129138	3.34834	1.88894
25	CITRAMALATE	0.135372	0.498025	0.623614	0.302749	0.205084
26	Citrate/Iso-Citrate	-0.245822	0.00206116	0.0371009	2.68589	1.43062
27	CITRULLINE	0.753773	0.042626	0.139503	1.37033	0.855416
28	CMP	0.547599	0.00970552	0.0481929	2.01298	1.31702
29	COENZYME A	-0.26816	0.146023	0.304745	0.835577	0.516064
30	CREATINE	0.631277	0.00137706	0.0283281	2.86105	1.54778
31	CREATINE PHOSPHATE	0.223665	0.201193	0.349057	0.696388	0.457103
32	CREATININE	0.522614	2.87385e-05	0.00413834	4.54154	2.38317
33	CYS-GLY	-0.2519	0.118877	0.280627	0.924904	0.551871
34	CYTIDINE	-0.460357	0.00294467	0.0385485	2.53096	1.41399
35	CYTIDINE 5'-DIPHOSPHOCHOLINE	0.262217	0.320169	0.475302	0.494621	0.32303
36	CYTIDINE 5'-TRIPHOSPHATE	0.102407	0.32145	0.472334	0.492887	0.325751
37	CYTOSINE	-1.02577	0.000905894	0.0217414	3.04292	1.66271
38	DAMP	-0.30703	0.0245733	0.104075	1.60954	0.982653
39	DEOXYCARNITINE	0.0530136	0.726019	0.816771	0.139052	0.0878996
40	DETHIOBIOTIN	0.173071	0.382039	0.518996	0.417893	0.284836
41	D-GLUCOSAMINE 6-PHOSPHATE	0.311538	0.232196	0.379956	0.634146	0.420266
42	DIHYDROXYACETONE PHOSPHATE	-0.227839	0.165922	0.306317	0.780097	0.513829
43	D-PANTOTHENIC ACID	0.142559	0.150878	0.301756	0.821375	0.520345
44	ERYTHRITOL	-0.46983	0.00270448	0.0389446	2.56792	1.40955
45	ETHANOLAMINE PHOSPHATE	1.09559	0.00947785	0.0487432	2.02329	1.31209
46	FLAVIN ADENINE DINUCLEOTIDE	-0.0190049	0.864206	0.901781	0.0633825	0.0448991
47	FOLIC ACID	0.322471	0.34937	0.48844	0.456714	0.311189
48	FORMYL-L-METHIONYL PEPTIDE	-0.0493797	0.696983	0.802925	0.156778	0.0953252
49	Fumaric acid	-0.150609	0.0805264	0.227369	1.09406	0.643269
50	GALACTITOL	-0.034445	0.816988	0.865046	0.0877843	0.0629607
51	GLUCONIC ACID	-0.433545	0.0390432	0.133862	1.40845	0.873342
52	Glucose	-0.180416	0.1606	0.304295	0.794254	0.516705
53	GLUTATHIONE	-0.209398	0.000350819	0.0168393	3.45492	1.77368
54	Glycerol-2-Phosphate	-0.0700632	0.547971	0.66871	0.261243	0.174762
55	Glycine	-0.0488993	0.768324	0.825661	0.114456	0.083198
56	GLYOXYLIC ACID	-0.22902	0.0378131	0.136127	1.42236	0.866055
57	GUANIDINOACETATE	1.09559	0.000237464	0.0170974	3.6244	1.76707
58	GUANOSINE	-0.0368408	0.934137	0.947294	0.0295895	0.0235154
59	GUANOSINE 5'-DIPHOSPHOGLUCOSE	0.387192	0.00742197	0.0445318	2.12948	1.35133
60	GUANOSINE 5'-MONOPHOSPHATE	0.90207	0.0410369	0.137426	1.38683	0.861931
61	HOMOVANILLATE	-0.158677	0.157894	0.307253	0.801635	0.512504
62	HYPOTAURINE	-0.741425	0.00505273	0.0404218	2.29647	1.39338
63	INOSINE	-0.750361	0.00835836	0.0462925	2.07788	1.33449
64	INOSINE 5'-MONOPHOSPHATE	0.102091	0.716509	0.81242	0.144778	0.0902194
65	ITACONATE	0.102018	0.618035	0.729484	0.208987	0.136984
66	L-2-PHOSPHOGLYCERIC ACID	0.0111463	0.91026	0.929628	0.0408344	0.031691
67	L-Alanine	-0.0839105	0.527954	0.64979	0.277404	0.187227
68	L-ARGININE	0.0496891	0.755147	0.830085	0.121969	0.0808774
69	L-Argininosuccinic acid	-0.320452	0.00694419	0.0434766	2.15838	1.36174
70	L-ASPARAGINE	-0.010331	0.957429	0.964124	0.0188934	0.0158669
71	LAURIC ACID	0.0727048	0.603874	0.71866	0.219054	0.143477
72	L-CARNITINE	0.0132225	0.907397	0.933323	0.0422026	0.0299681
73	L-CYSTATHIONINE	-0.673666	0.00874833	0.0466578	2.05807	1.33108
74	L-CYSTEIC ACID	0.0714904	0.761704	0.824702	0.118214	0.0837031
75	L-CYSTEINE	-1.09635	0.00335675	0.0345266	2.47408	1.46185
76	LEUCINE	0.145597	0.0876137	0.242622	1.05743	0.615069
77	L-Glutamic acid	0.00150008	0.98867	0.98867	0.00494886	0.00494886
78	L-Glutamine	0.195279	0.240495	0.389115	0.618895	0.409922
79	LINOLEATE	0.0485323	0.870962	0.902292	0.0600006	0.0446529
80	L-ISOLEUCINE	0.206393	0.114918	0.275802	0.939614	0.559403
81	L-Lactic acid	0.0849189	0.361956	0.50117	0.441344	0.300015
82	L-METHIONINE	0.192629	0.145597	0.308324	0.836846	0.510993
83	L-PHENYLALANINE	0.0792959	0.487301	0.620985	0.312203	0.206919
84	L-PIPECOLIC ACID	0.410204	0.147604	0.299366	0.830902	0.523797
85	L-PROLINE	-0.280948	0.000396836	0.0142861	3.40139	1.84509
86	L-Serine	0.101459	0.491539	0.620892	0.308442	0.206984
87	L-THREONINE	-0.0410763	0.75885	0.827837	0.119844	0.0820554
88	L-TYROSINE	0.212675	0.0627937	0.184537	1.20208	0.733918
89	Malic acid	-0.133233	0.109625	0.276949	0.960088	0.557601
90	MALONATE	0.770183	0.128914	0.29466	0.889701	0.530679
91	MANNITOL, D-SORBITOL	-0.0324985	0.852038	0.895573	0.0695409	0.047899
92	METHYL-2-OXOVALERIC ACID	-0.186929	0.00660037	0.0442071	2.18043	1.35451
93	METHYLMALONATE	-0.439989	0.00503161	0.0426207	2.29829	1.37038
94	MEVALOLACTONE	0.197617	0.293776	0.445303	0.531983	0.351345
95	MYO-INOSITOL	-0.455165	0.00543523	0.0411933	2.26478	1.38517
96	MYRISTIC ACID	0.201184	0.335097	0.473078	0.47483	0.325067
97	N-ACETYL-DL-GLUTAMIC ACID	0.0336199	0.688786	0.79988	0.161916	0.0969751
98	N-ACETYL-DL-METHIONINE	0.15216	0.228383	0.378013	0.641337	0.422493
99	N-ACETYL-DL-SERINE	-0.163558	0.133142	0.294961	0.875685	0.530236
100	N-ACETYL-L-ALANINE	-0.0568686	0.551337	0.667164	0.258583	0.175767
101	N-ACETYL-L-ASPARTIC ACID	-0.122659	0.00636799	0.0458495	2.196	1.33867
102	N-ACETYL-L-CYSTEINE	0.257444	0.00298687	0.0358424	2.52478	1.4456
103	N-ACETYLNEURAMINATE	-0.385426	0.291337	0.446304	0.535604	0.35037
104	NAD	-0.172295	0.0109728	0.0509704	1.95968	1.29268
105	NADH	-0.21235	0.0924158	0.251092	1.03425	0.600167
106	NADP	-0.267664	0.00404841	0.0364357	2.39272	1.43847
107	N-ALPHA-ACETYL-L-LYSINE	-0.319614	0.0429562	0.13746	1.36697	0.861824
108	Nicotinamide(NAM)	0.189571	0.272532	0.431259	0.564583	0.365262
109	O-ACETYL-L-CARNITINE	0.363184	0.195563	0.343427	0.708714	0.464165
110	O-ACETYL-L-SERINE	-0.156376	0.205359	0.347902	0.687487	0.458544
111	OLEATE	0.0552077	0.753112	0.834216	0.123141	0.0787215
112	O-PHOSPHO-DL-SERINE	-0.318787	0.10691	0.274911	0.970983	0.560808
113	OROTATE	-0.510423	0.189796	0.337414	0.721714	0.471836
114	O-SUCCINYL-L-HOMOSERINE	-0.0795965	0.377412	0.517594	0.423184	0.286011
115	OXALIC ACID	0.143692	0.451327	0.585505	0.345509	0.232469
116	Oxidised Glutathione	-0.413019	0.00749637	0.0431791	2.12515	1.36473
117	PALMITATE	0.124132	0.448946	0.587711	0.347806	0.230836
118	Palmitoylethanolamide	-0.625923	0.517533	0.642455	0.286062	0.192157
119	PHOSPHO(ENOL)PYRUVIC ACID	-0.289398	0.0362999	0.13403	1.44009	0.872797
120	PHOSPHOCHOLINE	-0.0929171	0.0389022	0.136632	1.41003	0.864447
121	PHOSPHONOACETATE	-0.109058	0.384365	0.517277	0.415256	0.286277
122	PYRIDOXAL	0.238202	0.112223	0.273901	0.949918	0.562407
123	PYRIDOXAL 5'-PHOSPHATE	0.083202	0.643766	0.753677	0.191272	0.122814
124	Pyruvic acid	-0.462695	0.0346248	0.13121	1.46061	0.882034
125	RIBOFLAVIN	0.211298	0.171387	0.308497	0.766021	0.510749
126	S-(5'-ADENOSYL)-L-HOMOCYSTEINE	-0.214093	0.205731	0.34448	0.6867	0.462836
127	TARTARIC ACID	0.454597	0.0275076	0.107057	1.56055	0.970386
128	TAURINE	-0.42082	0.0151788	0.0683048	1.81876	1.16555
129	THYMIDINE	-0.636828	0.201342	0.345158	0.696065	0.461982
130	Thymidine 5' triphosphate	-0.427926	0.0249961	0.102841	1.60213	0.987833
131	THYMIDINE 5'-MONOPHOSPHATE	0.349633	0.138035	0.296672	0.860011	0.527723
132	THYMIDINE-5'-DIPHOSPHO-ALPHA-D-GLUCOSE	-0.381369	0.0621138	0.186341	1.20681	0.729691
133	TRIGONELLINE	0.346931	0.00236639	0.0378622	2.62591	1.42179
134	TRYPTOPHAN	0.169749	0.169735	0.309391	0.770228	0.509493
135	URIDINE 5'-DIPHOSPHATE	-0.014306	0.806316	0.86007	0.0934949	0.0654661
136	URIDINE 5'-DIPHOSPHOGLUCOSE	-0.0985032	0.162296	0.303515	0.789691	0.51782
137	URIDINE 5'-DIPHOSPHOGLUCURONIC ACID	-0.0688309	0.471344	0.606013	0.326662	0.217518
138	URIDINE 5'-DIPHOSPHO-N-ACETYLGALACTOSAMINE/GLUCOSAMINE	-0.129444	0.1468	0.301989	0.833273	0.520008
139	URIDINE-5-MONOPHOSPHATE	0.530703	0.137695	0.300425	0.861082	0.522264
140	UROCANATE	1.56328	0.0739165	0.21288	1.13126	0.671866
141	VALINE	0.186865	0.275737	0.431588	0.559505	0.36493
142	XANTHINE	-0.23902	0.156854	0.30941	0.804505	0.509466
143	XANTHOSINE 5'-MONOPHOSPHATE	-0.102441	0.699476	0.799401	0.155227	0.0972352

### Sheet: DM_CTRL Sil vs. ATP6 Sil
	Metabolite	Log2_Fold_Change	P-Value	Padj	=-Log10_P-Value	=-Log10_Padj
0	2'-DEOXYADENOSINE 5'-TRIPHOSPHATE	-0.0886883	0.421642	0.58948	0.375056	0.229531
1	2'-DEOXYCYTIDINE 5'-DIPHOSPHATE	-0.492213	0.00886737	0.0672053	2.05221	1.1726
2	2'-DEOXYCYTIDINE 5'-MONOPHOSPHATE	0.120236	0.399422	0.569472	0.398568	0.244527
3	2'-DEOXYGUANOSINE 5'-TRIPHOSPHATE	0.126595	0.227114	0.394029	0.643757	0.404472
4	2'-DEOXYURIDINE 5'-MONO-PHOS-PHATE	-0.349611	0.2112	0.384972	0.675306	0.41457
5	3-HYDROXY-3-METHYLGLUTARATE	0.148148	0.20234	0.378402	0.693918	0.422047
6	4-GUANIDINOBUTANOATE	0.221826	0.0103088	0.0618527	1.98679	1.20864
7	4-IMIDAZOLEACETIC ACID	0.321206	0.275599	0.45098	0.559723	0.345843
8	4-METHYL-2-OXO-PENTANOIC ACID	-0.126272	0.0540542	0.207568	1.26717	0.682839
9	5-METHYLCYTOSINE HYDROCLORIDE	-0.476419	0.0082355	0.0741195	2.08431	1.13007
10	5'-METHYLTHIOADENOSINE	-0.16732	0.361432	0.536559	0.441973	0.270383
11	5-OXO-PROLINE	0.127318	0.00511824	0.0566943	2.29088	1.24646
12	Acetic Acid	0.0136217	0.920269	0.96028	0.0360854	0.017602
13	Acetyl COA	-0.0802744	0.513168	0.671784	0.28974	0.172771
14	Adenosine	-0.600588	0.382025	0.555672	0.417908	0.255181
15	ADENOSINE 5'-DIPHOSPHORIBOSE(ADPR)	0.0917554	0.433914	0.595082	0.362596	0.225423
16	Adenosine diphosphate(ADP)	-0.00878408	0.923093	0.956297	0.0347547	0.019407
17	Adenosine monophosphate(AMP)	-0.0535638	0.630223	0.775659	0.200506	0.110329
18	Adenylosuccinic acid	0.582216	0.0802933	0.226711	1.09532	0.644528
19	ALPHA-AMINOADIPATE	0.405043	0.337157	0.511059	0.472168	0.291529
20	ALPHA-KETOGLUTARIC ACID	-0.242893	0.0252936	0.125596	1.59699	0.901024
21	Aspartic acid	-0.215933	0.034154	0.144652	1.46656	0.839675
22	BETAINE	0.209595	0.428126	0.59279	0.368428	0.227099
23	BIOTIN	0.2709	0.0132505	0.0733872	1.87777	1.13438
24	cis-Aconitic acid	-0.340681	0.00171558	0.0308804	2.76559	1.51032
25	CITRAMALATE	0.0985303	0.647508	0.790179	0.188755	0.102274
26	Citrate/Iso-Citrate	-0.25084	0.00376051	0.0492284	2.42475	1.30778
27	CITRULLINE	0.826995	0.0101415	0.0634949	1.9939	1.19726
28	CMP	0.525681	0.0155726	0.083054	1.80764	1.08064
29	COENZYME A	-0.354188	0.0388048	0.159654	1.41111	0.79682
30	CREATINE	0.568226	0.00506046	0.0607255	2.29581	1.21663
31	CREATINE PHOSPHATE	0.339722	0.0666843	0.21339	1.17598	0.670826
32	CREATININE	0.563143	1.39453e-05	0.00100407	4.85557	2.99824
33	CYS-GLY	-0.226114	0.155623	0.306982	0.807926	0.512887
34	CYTIDINE	-0.651077	0.00126736	0.0365001	2.8971	1.43771
35	CYTIDINE 5'-DIPHOSPHOCHOLINE	0.173722	0.519395	0.667794	0.284502	0.175357
36	CYTIDINE 5'-TRIPHOSPHATE	0.122273	0.391329	0.563513	0.407458	0.249096
37	CYTOSINE	-1.22062	0.000685328	0.0246718	3.1641	1.6078
38	DAMP	-0.284919	0.0684028	0.205209	1.16493	0.687805
39	DEOXYCARNITINE	0.0722543	0.65745	0.79557	0.182137	0.0993218
40	DETHIOBIOTIN	0.150623	0.328609	0.503401	0.483321	0.298086
41	D-GLUCOSAMINE 6-PHOSPHATE	0.366045	0.199094	0.377231	0.700941	0.423392
42	DIHYDROXYACETONE PHOSPHATE	-0.228101	0.189067	0.363008	0.723385	0.440084
43	D-PANTOTHENIC ACID	-0.0176042	0.71469	0.816788	0.145882	0.0878905
44	ERYTHRITOL	-0.505068	0.0015625	0.0321428	2.80618	1.49292
45	ETHANOLAMINE PHOSPHATE	0.933559	0.0255265	0.122527	1.59301	0.911767
46	FLAVIN ADENINE DINUCLEOTIDE	0.146519	0.304393	0.476441	0.516566	0.321991
47	FOLIC ACID	0.330111	0.294602	0.47666	0.530764	0.321791
48	FORMYL-L-METHIONYL PEPTIDE	-0.0175337	0.88644	0.945536	0.0523505	0.0243217
49	Fumaric acid	-0.135295	0.148779	0.301749	0.827459	0.520355
50	GALACTITOL	-0.011695	0.946344	0.966479	0.0239512	0.0148078
51	GLUCONIC ACID	-0.372901	0.0990033	0.250114	1.00435	0.601863
52	Glucose	-0.271623	0.103725	0.25316	0.984116	0.596605
53	GLUTATHIONE	-0.207126	2.09466e-05	0.00100544	4.67889	2.99764
54	Glycerol-2-Phosphate	0.0364216	0.758281	0.846453	0.12017	0.0723971
55	Glycine	-0.13814	0.349922	0.524883	0.456029	0.279938
56	GLYOXYLIC ACID	-0.16485	0.106391	0.255337	0.973097	0.592886
57	GUANIDINOACETATE	1.01735	0.00214296	0.0342874	2.66899	1.46487
58	GUANOSINE	-0.636114	0.00239291	0.0344578	2.62107	1.46271
59	GUANOSINE 5'-DIPHOSPHOGLUCOSE	0.284013	0.00602405	0.0619617	2.22011	1.20788
60	GUANOSINE 5'-MONOPHOSPHATE	0.855732	0.0593809	0.208557	1.22635	0.680775
61	HOMOVANILLATE	-0.146802	0.185548	0.361067	0.731544	0.442413
62	HYPOTAURINE	-0.728544	0.00866217	0.0692973	2.06237	1.15928
63	INOSINE	-0.343582	0.14648	0.301331	0.834221	0.520957
64	INOSINE 5'-MONOPHOSPHATE	0.253152	0.129401	0.274025	0.888063	0.562209
65	ITACONATE	0.0800353	0.712955	0.821324	0.146938	0.0854853
66	L-2-PHOSPHOGLYCERIC ACID	0.000649661	0.994849	0.994849	0.00224295	0.00224295
67	L-Alanine	-0.123199	0.380169	0.558616	0.420023	0.252886
68	L-ARGININE	0.0189032	0.895745	0.941513	0.0478155	0.0261735
69	L-Argininosuccinic acid	-0.329605	0.00930524	0.0669977	2.03127	1.17394
70	L-ASPARAGINE	-0.0297809	0.865621	0.944314	0.0626722	0.0248836
71	LAURIC ACID	0.0495384	0.691958	0.810097	0.15992	0.091463
72	L-CARNITINE	0.0650326	0.515522	0.668785	0.287753	0.174713
73	L-CYSTATHIONINE	-0.630735	0.0191986	0.0987354	1.71673	1.00553
74	L-CYSTEIC ACID	-0.0129137	0.950492	0.96388	0.0220514	0.0159772
75	L-CYSTEINE	-0.68821	0.0537061	0.214824	1.26998	0.667916
76	LEUCINE	0.132607	0.0934346	0.249159	1.02949	0.603524
77	L-Glutamic acid	-0.0424662	0.66267	0.795204	0.178703	0.0995215
78	L-Glutamine	0.0943026	0.573821	0.718524	0.241224	0.143559
79	LINOLEATE	0.204063	0.566337	0.715373	0.246925	0.145467
80	L-ISOLEUCINE	0.164378	0.112586	0.26149	0.948516	0.582545
81	L-Lactic acid	0.137397	0.152977	0.305954	0.815374	0.514344
82	L-METHIONINE	0.156717	0.111782	0.263879	0.951627	0.578594
83	L-PHENYLALANINE	0.113956	0.271053	0.448639	0.566946	0.348103
84	L-PIPECOLIC ACID	0.300078	0.314814	0.487454	0.501946	0.312066
85	L-PROLINE	-0.233884	0.00655427	0.062921	2.18348	1.2012
86	L-Serine	0.0999758	0.483419	0.650583	0.315676	0.186697
87	L-THREONINE	-0.125568	0.225579	0.40103	0.646701	0.396823
88	L-TYROSINE	0.181336	0.0683858	0.209522	1.16503	0.67877
89	Malic acid	-0.116055	0.210928	0.389406	0.675866	0.409598
90	MALONATE	0.856668	0.0564538	0.208445	1.24831	0.681009
91	MANNITOL, D-SORBITOL	0.026629	0.889881	0.942227	0.0506682	0.0258446
92	METHYL-2-OXOVALERIC ACID	-0.126272	0.0540542	0.207568	1.26717	0.682839
93	METHYLMALONATE	-0.66563	1.20895e-06	0.000174089	5.91759	3.75923
94	MEVALOLACTONE	0.368169	0.0679516	0.212718	1.1678	0.672196
95	MYO-INOSITOL	-0.417437	0.0098059	0.0672404	2.00851	1.17237
96	MYRISTIC ACID	0.223561	0.229495	0.39342	0.639227	0.405144
97	N-ACETYL-DL-GLUTAMIC ACID	-0.0207422	0.800775	0.880241	0.0964896	0.0553984
98	N-ACETYL-DL-METHIONINE	0.0845739	0.49318	0.657574	0.306994	0.182055
99	N-ACETYL-DL-SERINE	-0.129871	0.225785	0.3965	0.646305	0.401756
100	N-ACETYL-L-ALANINE	-0.0271279	0.759448	0.841235	0.119502	0.0750826
101	N-ACETYL-L-ASPARTIC ACID	-0.0750623	0.0588029	0.211691	1.2306	0.674299
102	N-ACETYL-L-CYSTEINE	0.132931	0.0801207	0.235457	1.09626	0.628089
103	N-ACETYLNEURAMINATE	-0.550493	0.125178	0.273116	0.902472	0.563653
104	NAD	-0.191439	0.0085002	0.0720017	2.07057	1.14266
105	NADH	-0.0830756	0.591492	0.734265	0.228051	0.134147
106	NADP	-0.183631	0.0654538	0.219194	1.18407	0.659171
107	N-ALPHA-ACETYL-L-LYSINE	-0.263379	0.0988895	0.254287	1.00485	0.594675
108	Nicotinamide(NAM)	0.0661786	0.698622	0.811302	0.155758	0.0908172
109	O-ACETYL-L-CARNITINE	0.349539	0.225132	0.405238	0.647563	0.39229
110	O-ACETYL-L-SERINE	-0.209514	0.0959813	0.251297	1.01781	0.599813
111	OLEATE	0.16142	0.498492	0.658559	0.302341	0.181405
112	O-PHOSPHO-DL-SERINE	-0.196709	0.253156	0.428877	0.596611	0.367668
113	OROTATE	-0.565552	0.101916	0.253033	0.991757	0.596823
114	O-SUCCINYL-L-HOMOSERINE	-0.174431	0.0929253	0.252476	1.03187	0.597779
115	OXALIC ACID	0.32575	0.122057	0.270403	0.913438	0.567989
116	Oxidised Glutathione	-0.364046	0.031148	0.140166	1.50657	0.853358
117	PALMITATE	0.120456	0.542284	0.691053	0.265773	0.160489
118	Palmitoylethanolamide	-0.460818	0.682699	0.805809	0.16577	0.0937678
119	PHOSPHO(ENOL)PYRUVIC ACID	-0.150923	0.303907	0.480908	0.517259	0.317938
120	PHOSPHOCHOLINE	-0.071643	0.128174	0.275477	0.892202	0.559914
121	PHOSPHONOACETATE	-0.0353428	0.749015	0.842642	0.12551	0.0743571
122	PYRIDOXAL	0.278314	0.144461	0.301483	0.84025	0.520737
123	PYRIDOXAL 5'-PHOSPHATE	0.323046	0.120488	0.271099	0.919055	0.566873
124	Pyruvic acid	-0.398208	0.0802802	0.231207	1.09539	0.635999
125	RIBOFLAVIN	0.234012	0.25861	0.433022	0.587354	0.36349
126	S-(5'-ADENOSYL)-L-HOMOCYSTEINE	-0.260581	0.114149	0.260911	0.94253	0.583508
127	TARTARIC ACID	0.559822	0.0259628	0.120601	1.58565	0.918648
128	TAURINE	-0.433824	0.0104097	0.0599598	1.98256	1.22214
129	THYMIDINE	-1.06555	0.0100322	0.0656653	1.9986	1.18266
130	Thymidine 5' triphosphate	-0.282667	0.0606119	0.207812	1.21744	0.682329
131	THYMIDINE 5'-MONOPHOSPHATE	0.355035	0.065497	0.214354	1.18378	0.668869
132	THYMIDINE-5'-DIPHOSPHO-ALPHA-D-GLUCOSE	-0.0941307	0.730818	0.828644	0.136191	0.0816322
133	TRIGONELLINE	0.346402	0.00136449	0.0327478	2.86503	1.48482
134	TRYPTOPHAN	0.105223	0.298795	0.478071	0.524627	0.320507
135	URIDINE 5'-DIPHOSPHATE	-0.00806458	0.93257	0.959215	0.0303185	0.018084
136	URIDINE 5'-DIPHOSPHOGLUCOSE	-0.0154185	0.872279	0.944423	0.0593444	0.0248335
137	URIDINE 5'-DIPHOSPHOGLUCURONIC ACID	0.0138083	0.885852	0.951961	0.0526387	0.021381
138	URIDINE 5'-DIPHOSPHO-N-ACETYLGALACTOSAMINE/GLUCOSAMINE	-0.0374531	0.671359	0.798972	0.173045	0.0974684
139	URIDINE-5-MONOPHOSPHATE	0.500471	0.085872	0.237799	1.06615	0.623789
140	UROCANATE	0.423797	0.444186	0.603423	0.352435	0.219378
141	VALINE	0.110993	0.415921	0.587183	0.380989	0.231227
142	XANTHINE	-0.0115149	0.959002	0.965709	0.0181804	0.0151539
143	XANTHOSINE 5'-MONOPHOSPHATE	0.997077	0.0325876	0.1422	1.48695	0.847099

### Sheet: Significant metabolites_ATP6
	Metabolite	Log2_Fold_Change_SIL	Padj_SIL	Log2_Fold_Change_DMSO	Padj_DMSO
0	cis-Aconitic acid	-0.340681	0.03088	-0.389776	0.012914
1	Citrate/Iso-Citrate	-0.25084	0.049228	-0.245822	0.037101
2	CREATININE	0.563143	0.001004	0.522614	0.004138			Significant metabolites ATP6 Sil vs. ATP6 DMSO
3	CYTIDINE	-0.651077	0.0365	-0.460357	0.038548
4	CYTOSINE	-1.22062	0.024672	-1.02577	0.021741
5	ERYTHRITOL	-0.505068	0.032143	-0.46983	0.038945
6	GLUTATHIONE	-0.207126	0.001005	-0.209398	0.016839
7	GUANIDINOACETATE	1.01735	0.034287	1.09559	0.017097
8	GUANOSINE	-0.636114	0.034458	Not Significant	Not Significant
9	METHYLMALONATE	-0.66563	0.000174	-0.439989	0.042621
10	TRIGONELLINE	0.346402	0.032748	0.346931	0.037862
11	4-METHYL-2-OXO-PENTANOIC ACID	Not Significant	Not Significant	-0.186929	0.044207
12	5-OXO-PROLINE	Not Significant	Not Significant	0.118623	0.034534
13	BIOTIN	Not Significant	Not Significant	0.378978	0.032653
14	CMP	Not Significant	Not Significant	0.547599	0.048193
15	CREATINE	Not Significant	Not Significant	0.631277	0.028328
16	ETHANOLAMINE PHOSPHATE	Not Significant	Not Significant	1.09559	0.048743
17	GUANOSINE 5'-DIPHOSPHOGLUCOSE	Not Significant	Not Significant	0.387192	0.044532
18	HYPOTAURINE	Not Significant	Not Significant	-0.741425	0.040422
19	INOSINE	Not Significant	Not Significant	-0.750361	0.046292
20	L-Argininosuccinic acid	Not Significant	Not Significant	-0.320452	0.043477
21	L-CYSTATHIONINE	Not Significant	Not Significant	-0.673666	0.046658
22	L-CYSTEINE	Not Significant	Not Significant	-1.09635	0.034527
23	L-PROLINE	Not Significant	Not Significant	-0.280948	0.014286
24	METHYL-2-OXOVALERIC ACID	Not Significant	Not Significant	-0.186929	0.044207
25	MYO-INOSITOL	Not Significant	Not Significant	-0.455165	0.041193
26	N-ACETYL-L-ASPARTIC ACID	Not Significant	Not Significant	-0.122659	0.04585
27	N-ACETYL-L-CYSTEINE	Not Significant	Not Significant	0.257444	0.035842
28	NADP	Not Significant	Not Significant	-0.267664	0.036436
29	Oxidised Glutathione	Not Significant	Not Significant	-0.413019	0.043179

### Sheet: Significant metabolites_Sil
	Metabolite	Log2_Fold_Change_MUT	Padj_MUT	Log2_Fold_Change_WT	Padj_WT
0	BIOTIN	0.719676	3.96328e-05	0.827754	1.08113e-06
1	CYTIDINE	0.836924	0.0184987	1.02764	4.09468e-05
2	D-PANTOTHENIC ACID	0.5889	1.76409e-06	0.749064	2.75223e-11
3	INOSINE	0.960978	0.0481746	Not Significant	Not Significant
4	4-METHYL-2-OXO-PENTANOIC ACID	Not Significant	Not Significant	-0.223135	9.27224e-05
5	5-METHYLCYTOSINE HYDROCLORIDE	Not Significant	Not Significant	0.657049	0.00169272
6	5-OXO-PROLINE	Not Significant	Not Significant	-0.094904	0.031846
7	CYTOSINE	Not Significant	Not Significant	1.21617	0.00634985
8	ERYTHRITOL	Not Significant	Not Significant	-0.24067	0.0332237
9	GUANOSINE	Not Significant	Not Significant	1.49187	1.42945e-06
10	INOSINE 5'-MONOPHOSPHATE	Not Significant	Not Significant	-0.769689	0.0165417
11	LEUCINE	Not Significant	Not Significant	-0.109195	0.00617054
12	L-Lactic acid	Not Significant	Not Significant	-0.143524	0.033017
13	L-PHENYLALANINE	Not Significant	Not Significant	-0.140805	0.015228
14	L-TYROSINE	Not Significant	Not Significant	-0.143226	0.0167252
15	METHYL-2-OXOVALERIC ACID	Not Significant	Not Significant	-0.223135	9.27224e-05
16	PHOSPHOCHOLINE	Not Significant	Not Significant	-0.0829695	0.0343085
17	PYRIDOXAL 5'-PHOSPHATE	Not Significant	Not Significant	-0.221634	0.0420011
18	THYMIDINE	Not Significant	Not Significant	1.43145	0.0126197
19	XANTHOSINE 5'-MONOPHOSPHATE	Not Significant	Not Significant	-1.42728	0.0155588
